# Colon-delivered vitamin B2 as a functional modulator of the human gut microbiome

**DOI:** 10.64898/2026.04.01.26349391

**Authors:** Robert E. Steinert, Wilbert Sybesma, Ali May, Chengyao Peng, Thomas Abeel, Pernille Neve Myers, Liang Wu, Floris Klein Obbink, Emiel Ver Loren van Themaat, Jonas Wittwer Schegg, Jérôme Wojcik, Ateequr Rehman

## Abstract

Vitamin B2 (riboflavin) is a key redox cofactor that may modulate gut microbial ecology, yet conventional supplements are absorbed proximally and have limited colonic exposure. We evaluated whether colon-targeted riboflavin alters microbiome composition, function and network structure as well as host biomarkers in healthy older adults. In a randomized, double-blind, placebo-controlled, parallel-group clinical trial (N=348; 50–70y), participants received colon-targeted riboflavin (1.4, 10, or 75 mg/day) or placebo for 12 weeks. The study’s primary endpoint was the change in fecal microbial composition while secondary endpoints encompassed microbiome function, host health biomarkers, and clinical outcomes. Shotgun metagenomics and fecal/blood biomarkers were assessed at baseline, week 4, and week 12. Although no significant changes were observed between groups in overall community-wide diversity metrics (alpha and beta diversity), we found that colon-delivered riboflavin significantly altered the relative abundance of several microbial taxa when compared with placebo. The most pronounced effects on microbiome composition, function, and network structure were observed with the 10 mg dose at week 12, reflected by within group increases in alpha diversity, the largest rise in total species counts, higher HACK index values indicating greater community resilience, and distinct shifts in KEGG module abundance, including enhanced potential for riboflavin biosynthesis. Supplementation with 75 mg riboflavin led to higher fecal butyrate concentrations at week 4 versus placebo, while the lowest dose (1.4 mg) significantly reduced the dysbiosis index within groups and modestly improved network structure across groups. All three doses (1.4, 10, and 75 mg) influenced keystone species abundance. No between-group differences were observed for gastrointestinal symptoms, quality-of-life measures, fecal pH, high-sensitivity C-reactive protein (hs-CRP), calprotectin or the soluble cluster of differentiation 14 (sCD14), a marker of gut barrier integrity, except an increase in plasma riboflavin concentrations at 75 mg after 12 weeks, indicating colonic absorption. The product was safe and well-tolerated across all doses. Our results indicate that colon-targeted riboflavin can act as a functional modulator of the human gut microbiome with the most consistent effects observed at 10 mg and additional dose-specific effects at 1.4 mg and 75 mg. These findings provide novel evidence that microbiome-directed micronutrients can enhance microbial metabolic resilience and cross-feeding capacity. Future studies are warranted to establish related health benefits, either as a standalone intervention or in combination with classical pre-, pro-, or postbiotics, particularly in target populations such as individuals with IBS, stress, mild cognitive decline, or early metabolic and inflammatory alterations.
