## Supplementary material for "Colon-delivered vitamin B2 as a functional modulator of the human gut microbiome": Supp Table S2

### Sheet: Placebo#1.4mg#W0W4
Taxon (Phylum; Class; Order; Family; Genus; Species/ASV)	Effect size	Unadj p-value	abund (Placebo)	abund (Vitamin B2: 1.4mg)	sd (Placebo)	sd (Vitamin B2: 1.4mg)
Bacteria;Firmicutes_A;Clostridia;Lachnospirales;Lachnospiraceae;Eubacterium_F;Eubacterium_F_sp900539115	0.348536	0.0251	-0.0926977	0.796397	2.61216	2.48821
Bacteria;Bacteroidota;Bacteroidia;Bacteroidales;Bacteroidaceae;CAG-617;CAG-617_sp000438115	0.321903	0.0314	-0.201861	0.59589	2.41299	2.5418
Bacteria;Firmicutes_A;Clostridia;Oscillospirales;Acutalibacteraceae;Eubacterium_R;Eubacterium_R_sp000436835	0.266928	0.0334	-0.261898	0.343866	1.89037	2.5936
Bacteria;Firmicutes_A;Clostridia;Oscillospirales;Acutalibacteraceae;Pseudoruminococcus;Pseudoruminococcus_massiliensis	0.26177	0.0481	-0.0792448	0.397124	1.47887	2.10624
Bacteria;Firmicutes_A;Clostridia;Lachnospirales;Lachnospiraceae;Anaerostipes;Anaerostipes_sp900066705	0.21355	0.0425	0.0438917	0.341759	1.43308	1.35551
Bacteria;Actinobacteriota;Coriobacteriia;Coriobacteriales;Eggerthellaceae;CAAEEV01;MGYG000004183	-0.215017	0.035	0.243618	-0.576109	3.53999	4.06658
Bacteria;Firmicutes_A;Clostridia;Oscillospirales;Acutalibacteraceae;UBA1417;UBA1417_sp003531055	-0.260843	0.0491	-0.032294	-0.400047	1.30483	1.50759
Bacteria;Actinobacteriota;Coriobacteriia;Coriobacteriales;Eggerthellaceae;CAG-1427;CAG-1427_sp000435675	-0.273639	0.0428	0.311964	-0.149207	1.52464	1.83196
Bacteria;Firmicutes_A;Clostridia;Oscillospirales;Acutalibacteraceae;UBA1417;UBA1417_sp900552925	-0.324798	0.0092	0.059103	-0.436726	1.18917	1.80188
Bacteria;Firmicutes_A;Clostridia;Lachnospirales;Lachnospiraceae;Eubacterium_I;Eubacterium_I_ramulus	-0.328923	0.0377	0.248079	-0.201713	1.33576	1.39846
Bacteria;Firmicutes_A;Clostridia;Oscillospirales;Oscillospiraceae;Intestinimonas;MGYG000004068	-0.344469	0.0305	-0.0848029	-0.50092	1.11837	1.29141

### Sheet: Placebo#1.4mg#W0W12
Taxon (Phylum; Class; Order; Family; Genus; Species/ASV)	Effect size	Unadj p-value	abund (Placebo)	abund (Vitamin B2: 1.4mg)	sd (Placebo)	sd (Vitamin B2: 1.4mg)
Bacteria;Firmicutes_A;Clostridia;Lachnospirales;Lachnospiraceae;COE1;COE1_sp001916965	0.369771	0.0116	-0.0784438	0.641466	1.68653	2.17636
Bacteria;Firmicutes_A;Clostridia;Lachnospirales;Lachnospiraceae;Hungatella;Hungatella_sp005845265	0.323043	0.0369	-0.184277	0.302564	1.46895	1.54421
Bacteria;Firmicutes_C;Negativicutes;Veillonellales;Dialisteraceae;Dialister;Dialister_succinatiphilus	0.320232	0.0243	-0.519345	0.466107	3.09305	3.06149
Bacteria;Firmicutes_A;Clostridia;Lachnospirales;Lachnospiraceae;Ruminococcus_B;Ruminococcus_B_gnavus	0.306501	0.0495	-0.147585	0.432431	1.76166	2.01463
Bacteria;Firmicutes_A;Clostridia;Lachnospirales;Lachnospiraceae;UBA11774;UBA11774_sp003507655	0.305751	0.0156	0.029627	0.928276	2.49582	3.32388
Bacteria;Firmicutes_A;Clostridia;Lachnospirales;Lachnospiraceae;Anaerobutyricum;Anaerobutyricum_hallii	0.291538	0.0184	-0.132598	0.459116	2.03731	2.02193
Bacteria;Firmicutes_A;Clostridia;Lachnospirales;Lachnospiraceae;Lachnospira;Lachnospira_sp900316325	0.288017	0.0235	0.1116	0.864341	2.71509	2.50786
Bacteria;Firmicutes_A;Clostridia;Oscillospirales;CAG-272;CAG-841;CAG-841_sp900544285	0.279461	0.0284	-0.138774	0.304245	1.01887	1.99701
Bacteria;Firmicutes_A;Clostridia;Lachnospirales;Lachnospiraceae;Faecalimonas;Faecalimonas_phoceensis	0.238999	0.0491	-0.49437	0.0664487	2.1215	2.5518
Bacteria;Firmicutes_A;Clostridia;Lachnospirales;Lachnospiraceae;Acetatifactor;Acetatifactor_sp900755865	0.195319	0.0319	0.244429	0.631042	2.24938	1.66622
Bacteria;Firmicutes_A;Clostridia;Oscillospirales;CAG-382;UMGS882;UMGS882_sp900546385	-0.205749	0.0403	0.0102256	-0.390985	1.89528	2.00324
Bacteria;Actinobacteriota;Coriobacteriia;Coriobacteriales;Coriobacteriaceae;Collinsella;MGYG000002754	-0.207676	0.0394	-0.303152	-0.749056	2.39867	1.86186
Bacteria;Firmicutes_A;Clostridia;Oscillospirales;Acutalibacteraceae;UMGS1591;MGYG000002694	-0.209456	0.047	0.123664	-0.122799	0.999018	1.33084
Bacteria;Actinobacteriota;Coriobacteriia;Coriobacteriales;UMGS124;UMGS124;MGYG000000585	-0.216249	0.0135	-0.186177	-0.655136	2.58278	1.65377
Bacteria;Firmicutes_A;Clostridia;Oscillospirales;CAG-272;UMGS911;UMGS911_sp900545935	-0.275632	0.0428	0.335614	-0.307627	1.76532	2.78853
Bacteria;Firmicutes_A;Clostridia;Oscillospirales;Ruminococcaceae;HGM13233;HGM13233_sp900762805	-0.328696	0.0481	0.0601994	-0.349608	0.982536	1.46406
Bacteria;Firmicutes_A;Clostridia;Peptostreptococcales;Anaerovoracaceae;VUNA01;VUNA01_sp002299625	-0.353133	0.0332	0.607464	-0.494844	3.4141	2.7985
Bacteria;Firmicutes_A;Clostridia;Oscillospirales;CAG-272;UMGS874;UMGS874_sp900546315	-0.364567	0.0386	0.392828	-0.507524	2.41149	2.52647
Bacteria;Actinobacteriota;Coriobacteriia;Coriobacteriales;Eggerthellaceae;Slackia_A;Slackia_A_isoflavoniconvertens	-0.453753	0.00811	0.156052	-0.554057	1.51646	1.61202
Bacteria;Firmicutes_C;Negativicutes;Acidaminococcales;Acidaminococcaceae;Phascolarctobacterium_A;Phascolarctobacterium_A_sp900770955	-0.457162	0.00782	0.394112	-0.68333	2.65885	2.00988

### Sheet: Placebo#10mg#W0W4
Taxon (Phylum; Class; Order; Family; Genus; Species/ASV)	Effect size	Unadj p-value	abund (Placebo)	abund (Vitamin B2: 10mg)	sd (Placebo)	sd (Vitamin B2: 10mg)
Bacteria;Bacteroidota;Bacteroidia;Bacteroidales;Bacteroidaceae;Prevotella;Prevotella_lascolaii	0.595704	0.00242	0.00909848	0.958965	1.53011	1.65644
Bacteria;Firmicutes_A;Clostridia;Lachnospirales;Lachnospiraceae;Blautia_A;Blautia_A_obeum	0.474356	0.00333	-0.0209762	0.622876	1.30689	1.40594
Bacteria;Firmicutes_A;Clostridia;Oscillospirales;Acutalibacteraceae;Ruminococcus_E;Ruminococcus_E_sp900314705	0.371715	0.0259	0.144793	1.13744	2.13551	3.11482
Bacteria;Firmicutes_A;Clostridia;Lachnospirales;Lachnospiraceae;Mediterraneibacter;Mediterraneibacter_lactaris	0.368268	0.0366	-0.161392	0.428612	1.7844	1.3962
Bacteria;Bacteroidota;Bacteroidia;Bacteroidales;Bacteroidaceae;Prevotella;Prevotella_sp003447235	0.342802	0.0488	-0.372542	0.869529	4.10757	3.06338
Bacteria;Firmicutes_A;Clostridia;Lachnospirales;Lachnospiraceae;Blautia_A;Blautia_A_sp900120195	0.33526	0.0303	-0.0184979	0.342478	0.978359	1.16679
Bacteria;Firmicutes_A;Clostridia;Lachnospirales;Lachnospiraceae;KLE1615;KLE1615_sp900066985	0.334637	0.0397	-0.243496	0.318859	1.73326	1.62602
Bacteria;Firmicutes_A;Clostridia;Lachnospirales;Lachnospiraceae;Blautia_A;Blautia_A_sp000436615	0.331913	0.0204	0.11812	0.569318	1.1822	1.516
Bacteria;Firmicutes_A;Clostridia;Lachnospirales;Lachnospiraceae;Blautia_A;Blautia_A_sp900066505	0.331242	0.0353	0.136292	0.459612	0.966854	0.985227
Bacteria;Firmicutes_A;Clostridia;Lachnospirales;Lachnospiraceae;Lachnospira;Lachnospira_sp000437735	0.325621	0.0249	-0.0373695	0.775718	2.50882	2.4852
Bacteria;Firmicutes_A;Clostridia;Lachnospirales;Lachnospiraceae;Lachnospira;Lachnospira_sp900316325	0.311052	0.0437	-0.298596	0.604632	2.95346	2.85325
Bacteria;Firmicutes_A;Clostridia;Lachnospirales;Lachnospiraceae;RUG115;RUG115_sp900066395	0.305202	0.0322	-0.310663	0.398461	2.39144	2.25343
Bacteria;Firmicutes_A;Clostridia;Lachnospirales;Lachnospiraceae;Roseburia;Roseburia_sp900552665	0.301507	0.0147	0.0937467	0.739897	2.0448	2.23702
Bacteria;Bacteroidota;Bacteroidia;Bacteroidales;UBA932;RC9;RC9_sp900544195	0.300932	0.0161	-0.246595	0.666014	2.37298	3.57245
Bacteria;Firmicutes_A;Clostridia;Lachnospirales;Lachnospiraceae;Blautia_A;Blautia_A_sp900066145	0.299758	0.052	0.126717	0.532349	1.34156	1.36473
Bacteria;Firmicutes_A;Clostridia;Lachnospirales;Lachnospiraceae;Roseburia;Roseburia_sp003483745	0.277557	0.046	-0.097789	0.523987	2.30567	2.1727
Bacteria;Firmicutes_A;Clostridia;Oscillospirales;Acutalibacteraceae;Eubacterium_R;Eubacterium_R_sp000436835	0.26078	0.0222	-0.262071	0.358896	1.89068	2.78666
Bacteria;Bacteroidota;Bacteroidia;Bacteroidales;Bacteroidaceae;Prevotella;Prevotella_sp900546575	0.253176	0.0392	-0.125519	0.793091	3.67034	3.58587
Bacteria;Firmicutes_A;Clostridia;Lachnospirales;Lachnospiraceae;CAG-317;CAG-317_sp000433535	0.244509	0.0428	0.184764	0.614426	1.50281	1.97924
Bacteria;Bacteroidota;Bacteroidia;Bacteroidales;Bacteroidaceae;Prevotella;Prevotella_sp002251385	0.244114	0.0392	-0.151561	0.54827	2.65284	3.06591
Bacteria;Firmicutes_C;Negativicutes;Acidaminococcales;Acidaminococcaceae;Succiniclasticum;Succiniclasticum_sp900544275	0.24276	0.0347	0.24694	0.898604	2.60968	2.75709
Bacteria;Firmicutes_A;Clostridia;Lachnospirales;Lachnospiraceae;Faecalimonas;Faecalimonas_phoceensis	0.238108	0.0235	-0.211618	0.405535	2.29052	2.86171
Bacteria;Firmicutes_C;Negativicutes;Acidaminococcales;Acidaminococcaceae;Acidaminococcus;Acidaminococcus_fermentans	0.236994	0.00945	0.15803	0.918001	3.4955	2.88918
Bacteria;Firmicutes_A;Clostridia;Lachnospirales;Lachnospiraceae;AM51-8;AM51-8_sp003478275	0.198026	0.0329	0.0947079	0.421929	1.81045	1.47758
Bacteria;Firmicutes_A;Clostridia;Oscillospirales;Acutalibacteraceae;UBA1691;UBA1691_sp900544375	-0.159911	0.0205	0.131726	-0.0870566	0.915431	1.7046
Bacteria;Firmicutes_A;Clostridia;Lachnospirales;Anaerotignaceae;Anaerotignum;Anaerotignum_faecicola	-0.190829	0.0366	0.367658	0.135132	0.935852	1.44696
Bacteria;Firmicutes_A;Clostridia;Oscillospirales;Ruminococcaceae;Ruthenibacterium;Ruthenibacterium_sp900546885	-0.233341	0.052	0.0483132	-0.335155	1.48689	1.78621
Bacteria;Firmicutes_A;Clostridia;Oscillospirales;Oscillospiraceae;UBA5446;UBA5446_sp900545405	-0.267274	0.0317	0.000908965	-0.549992	2.14955	1.96886
Bacteria;Firmicutes_A;Clostridia;Oscillospirales;Acutalibacteraceae;UBA1417;UBA1417_sp900552925	-0.274994	0.0036	0.0591554	-0.323699	1.18915	1.56924
Bacteria;Firmicutes_A;Clostridia;Oscillospirales;Acutalibacteraceae;UMGS1487;UMGS1487_sp900552225	-0.301713	0.0307	-0.125603	-0.399503	0.942323	0.871941
Bacteria;Firmicutes_A;Clostridia_A;Christensenellales;Christensenellaceae;UMGS743;UMGS743_sp900545085	-0.307875	0.0284	0.674696	-0.202399	2.92902	2.7664
Bacteria;Firmicutes_A;Clostridia;Oscillospirales;Acutalibacteraceae;UBA1417;UBA1417_sp900549945	-0.312356	0.0386	0.0729163	-0.516652	1.58072	2.15094
Bacteria;Bacteroidota;Bacteroidia;Bacteroidales;Bacteroidaceae;UBA6398;UBA6398_sp003150315	-0.315035	0.021	0.898068	0.118418	2.39891	2.54844
Bacteria;Firmicutes_A;Clostridia;Lachnospirales;Lachnospiraceae;Clostridium_Q;Clostridium_Q_symbiosum	-0.316191	0.0327	0.405565	0.0451797	1.39141	0.81372
Bacteria;Verrucomicrobiota;Verrucomicrobiae;Opitutales;CAG-312;CAG-312;CAG-312_sp002405555	-0.327907	0.0314	0.189105	-0.588677	2.4078	2.33557
Bacteria;Actinobacteriota;Coriobacteriia;Coriobacteriales;Eggerthellaceae;Adlercreutzia;Adlercreutzia_celatus_A	-0.365602	0.00413	-0.142344	-0.74319	1.46844	1.80153
Bacteria;Firmicutes_A;Clostridia;Oscillospirales;Acutalibacteraceae;UBA1417;UBA1417_sp003531055	-0.370004	0.00789	-0.0322055	-0.53083	1.30484	1.38908
Bacteria;Firmicutes_A;Clostridia;Oscillospirales;Ruminococcaceae;Faecalibacterium;MGYG000003323	-0.374808	0.0224	0.0192861	-0.263346	0.767593	0.740303
Bacteria;Firmicutes_A;Clostridia_A;Christensenellales;Borkfalkiaceae;UMGS1004;UMGS1004_sp900761685	-0.383219	0.0342	0.0523523	-0.398002	0.968137	1.35087
Bacteria;Actinobacteriota;Coriobacteriia;Coriobacteriales;Eggerthellaceae;CAG-1427;MGYG000000300	-0.38457	0.0145	0.112819	-0.806255	2.38544	2.39431
Bacteria;Firmicutes_A;Clostridia;Oscillospirales;CAG-382;UCG-010;MGYG000004125	-0.39014	0.0113	0.308756	-0.424461	1.62591	2.10249
Bacteria;Firmicutes_A;Clostridia;Oscillospirales;CAG-272;UMGS902;MGYG000004098	-0.399028	0.012	0.00407538	-0.383722	0.696278	1.18499
Bacteria;Firmicutes_A;Clostridia_A;Christensenellales;Borkfalkiaceae;UMGS775;UMGS775_sp900545325	-0.400681	0.0113	0.367843	-0.692967	2.61741	2.67728
Bacteria;Firmicutes_A;Clostridia_A;Christensenellales;CAG-552;HGM11386;HGM11386_sp900761915	-0.406704	0.0212	-0.211806	-0.973178	1.57492	2.1281
Bacteria;Firmicutes_A;Clostridia;Oscillospirales;Acutalibacteraceae;UMGS1591;MGYG000002694	-0.409001	0.0152	0.000545789	-0.398486	0.906503	1.04017
Bacteria;Firmicutes_A;Clostridia;Oscillospirales;Oscillospiraceae;CAG-110;CAG-110_sp900544705	-0.430299	0.0119	0.139128	-0.239741	0.890718	0.87012
Bacteria;Firmicutes_A;Clostridia;Oscillospirales;Acutalibacteraceae;CAG-488;CAG-488_sp000434055	-0.463894	0.00979	0.324775	-0.673302	2.13295	2.16993
Bacteria;Actinobacteriota;Coriobacteriia;Coriobacteriales;Eggerthellaceae;Adlercreutzia;MGYG000002712	-0.466383	0.00207	-0.140154	-0.884292	1.46222	1.71857

### Sheet: Placebo#10mg#W0W12
Taxon (Phylum; Class; Order; Family; Genus; Species/ASV)	Effect size	Unadj p-value	abund (Placebo)	abund (Vitamin B2: 10mg)	sd (Placebo)	sd (Vitamin B2: 10mg)
Bacteria;Firmicutes_A;Clostridia;Lachnospirales;Lachnospiraceae;Blautia_A;Blautia_A_sp000285855	0.495873	0.00244	0.0647681	0.684974	1.27773	1.22314
Bacteria;Firmicutes_A;Clostridia;Lachnospirales;Lachnospiraceae;Blautia_A;Blautia_A_caecimuris	0.494343	0.00185	-0.00012186	0.667937	1.48835	1.19892
Bacteria;Bacteroidota;Bacteroidia;Bacteroidales;Bacteroidaceae;Prevotella;Prevotella_lascolaii	0.42406	0.0124	0.0478692	0.763431	1.76139	1.61003
Bacteria;Bacteroidota;Bacteroidia;Bacteroidales;Bacteroidaceae;Bacteroides;Bacteroides_stercoris	0.416616	0.0124	-0.0227164	0.490859	1.02288	1.41173
Bacteria;Firmicutes_A;Clostridia;Oscillospirales;Ruminococcaceae;Negativibacillus;Negativibacillus_sp000435195	0.393658	0.0226	-0.102261	1.16171	3.25002	3.17116
Bacteria;Bacteroidota;Bacteroidia;Bacteroidales;Bacteroidaceae;Phocaeicola;Phocaeicola_sp000434735	0.377299	0.0383	0.0596631	0.511487	1.21622	1.17853
Bacteria;Bacteroidota;Bacteroidia;Bacteroidales;Tannerellaceae;Parabacteroides;Parabacteroides_sp000436495	0.373734	0.0241	-0.177562	0.81781	2.66028	2.66635
Bacteria;Firmicutes_A;Clostridia;Lachnospirales;Lachnospiraceae;Blautia_A;Blautia_A_wexlerae_A	0.372805	0.0186	0.0498211	0.674558	1.8168	1.52173
Bacteria;Firmicutes_A;Clostridia;Lachnospirales;Lachnospiraceae;Faecalimonas;Faecalimonas_phoceensis	0.372152	0.00675	-0.494644	0.428843	2.12125	2.79567
Bacteria;Firmicutes_A;Clostridia;Lachnospirales;Lachnospiraceae;Mediterraneibacter;MGYG000002772	0.369159	0.0152	0.00253957	0.48857	1.28702	1.3455
Bacteria;Firmicutes_A;Clostridia;Lachnospirales;Lachnospiraceae;Mediterraneibacter;Mediterraneibacter_faecis	0.35971	0.0136	-0.0823885	0.500167	1.53103	1.70341
Bacteria;Firmicutes_A;Clostridia;Lachnospirales;Lachnospiraceae;Blautia_A;Blautia_A_wexlerae_B	0.359315	0.0199	0.0515372	0.634092	1.71735	1.51918
Bacteria;Firmicutes_A;Clostridia;Oscillospirales;Ruminococcaceae;Negativibacillus;Negativibacillus_massiliensis	0.354505	0.0347	-0.0476141	0.412203	1.15579	1.42441
Bacteria;Firmicutes_A;Clostridia;Lachnospirales;Lachnospiraceae;Anaerobutyricum;Anaerobutyricum_soehngenii	0.354087	0.0148	-0.0735671	0.545354	1.88662	1.59726
Bacteria;Firmicutes_A;Clostridia;Lachnospirales;Lachnospiraceae;Anaerobutyricum;Anaerobutyricum_hallii	0.352822	0.0142	-0.132611	0.493411	2.03731	1.46488
Bacteria;Firmicutes_A;Clostridia;Lachnospirales;Lachnospiraceae;Blautia_A;Blautia_A_sp003471165	0.349327	0.0377	0.0753248	0.546316	1.50626	1.16914
Bacteria;Bacteroidota;Bacteroidia;Bacteroidales;Bacteroidaceae;Bacteroides;Bacteroides_acidifaciens	0.344295	0.0447	0.0839233	0.465078	1.15491	1.05704
Bacteria;Firmicutes_A;Clostridia;Lachnospirales;Lachnospiraceae;Lachnoclostridium_B;Lachnoclostridium_B_sp900066555	0.324819	0.0235	0.171436	0.484623	0.929281	0.997876
Bacteria;Firmicutes;Bacilli;Erysipelotrichales;Erysipelotrichaceae;Holdemanella;Holdemanella_biformis	0.324759	0.0239	0.0757091	0.642546	1.70713	1.78286
Bacteria;Bacteroidota;Bacteroidia;Bacteroidales;Bacteroidaceae;Phocaeicola;Phocaeicola_dorei	0.323547	0.028	0.155669	0.551257	1.16374	1.27887
Bacteria;Firmicutes_A;Clostridia;Lachnospirales;Lachnospiraceae;Lachnospira;Lachnospira_sp900316325	0.322166	0.0282	0.111532	1.02237	2.71499	2.93518
Bacteria;Firmicutes_A;Clostridia;Oscillospirales;Acutalibacteraceae;Ruminococcus_E;Ruminococcus_E_sp900314705	0.321919	0.0434	-0.305134	0.768005	2.93624	3.68833
Bacteria;Bacteroidota;Bacteroidia;Bacteroidales;Bacteroidaceae;Phocaeicola;Phocaeicola_massiliensis	0.318481	0.0394	0.201384	0.564403	0.966268	1.29027
Bacteria;Firmicutes_A;Clostridia;Lachnospirales;Lachnospiraceae;CAG-95;CAG-95_sp900066375	0.315485	0.0284	-0.0184148	0.416014	1.30473	1.44569
Bacteria;Bacteroidota;Bacteroidia;Bacteroidales;Bacteroidaceae;Phocaeicola;Phocaeicola_sp000436795	0.313385	0.023	0.0486902	0.365651	0.944705	1.07398
Bacteria;Bacteroidota;Bacteroidia;Bacteroidales;Bacteroidaceae;Prevotella;Prevotella_pectinovora	0.303415	0.0129	-0.222498	0.392902	1.97045	2.08443
Bacteria;Firmicutes_A;Clostridia;Lachnospirales;Lachnospiraceae;Blautia_A;Blautia_A_sp900066335	0.302429	0.0437	0.0849305	0.590938	1.77043	1.56983
Bacteria;Bacteroidota;Bacteroidia;Bacteroidales;Bacteroidaceae;Prevotella;Prevotella_corporis	0.291221	0.0386	0.165866	0.512699	1.2205	1.16067
Bacteria;Firmicutes_A;Clostridia;Lachnospirales;Lachnospiraceae;Blautia_A;Blautia_A_sp900548245	0.283675	0.0222	0.192135	0.527877	1.18924	1.17783
Bacteria;Firmicutes;Bacilli;RF39;UBA660;HGM10836;HGM10836_sp900772095	0.278115	0.0495	-0.43789	0.486085	3.48524	3.1509
Bacteria;Bacteroidota;Bacteroidia;Bacteroidales;Bacteroidaceae;Phocaeicola;Phocaeicola_sartorii	0.275968	0.0488	0.166093	0.477372	1.047	1.20348
Bacteria;Bacteroidota;Bacteroidia;Bacteroidales;Bacteroidaceae;Bacteroides;Bacteroides_togonis	0.220467	0.0383	0.121042	0.435875	1.62863	1.19419
Bacteria;Bacteroidota;Bacteroidia;Bacteroidales;Bacteroidaceae;Prevotella;Prevotella_sp900546575	0.194857	0.023	0.191361	0.767148	2.80314	3.09929
Bacteria;Firmicutes_A;Clostridia;Oscillospirales;Ruminococcaceae;Ruminococcus_C;Ruminococcus_C_sp000433635	0.179024	0.0474	0.0182268	0.800766	4.76584	3.93705
Bacteria;Firmicutes_A;Clostridia;Oscillospirales;CAG-272;UMGS1865;UMGS1865_sp900547725	-0.183887	0.0509	0.054957	-0.336033	2.24542	1.99999
Bacteria;Firmicutes_A;Clostridia;Oscillospirales;Oscillospiraceae;CAG-83;CAG-83_sp900313295	-0.194648	0.0317	0.0283521	-0.234407	1.00421	1.62362
Bacteria;Desulfobacterota;Desulfovibrionia;Desulfovibrionales;Desulfovibrionaceae;Mailhella;Mailhella_sp003150275	-0.201178	0.0163	0.120273	-0.337735	1.53417	2.83062
Bacteria;Firmicutes_A;Clostridia;Oscillospirales;Ruminococcaceae;UMGS1668;UMGS1668_sp900553955	-0.221373	0.0334	0.635238	0.131615	2.19648	2.35088
Bacteria;Firmicutes_A;Clostridia;Oscillospirales;Acutalibacteraceae;Hydrogeniiclostridium;Hydrogeniiclostridium_sp900752115	-0.221546	0.0488	-0.0347483	-0.237354	0.994864	0.826372
Bacteria;Firmicutes_A;Clostridia_A;Christensenellales;CAG-74;WRGP01;MGYG000003833	-0.22803	0.0249	-0.074268	-0.495774	1.95159	1.73924
Bacteria;Firmicutes_A;Clostridia;Oscillospirales;CAG-272;CAG-272;CAG-272_sp000433515	-0.256477	0.00701	0.250838	-0.311524	2.18198	2.20326
Bacteria;Firmicutes_A;Clostridia;Oscillospirales;CAG-272;CAG-841;CAG-841_sp000437375	-0.257571	0.0124	0.0874698	-0.307672	1.36745	1.68436
Bacteria;Actinobacteriota;Coriobacteriia;Coriobacteriales;UMGS124;UMGS124;MGYG000000585	-0.257982	0.0117	-0.1864	-0.850454	2.58268	2.56536
Bacteria;Firmicutes_A;Clostridia;Oscillospirales;Acutalibacteraceae;UMGS1487;UMGS1487_sp900552225	-0.258377	0.0403	-0.0987454	-0.37112	1.12004	0.983911
Bacteria;Firmicutes_A;Clostridia;Oscillospirales;CAG-272;UBA1740;UBA1740_sp004558975	-0.261283	0.0251	-0.183194	-1.07292	3.66866	3.11961
Bacteria;Firmicutes_A;Clostridia;Oscillospirales;Oscillospiraceae;CAG-83;CAG-83_sp000431575	-0.263571	0.0509	0.146146	-0.267671	1.54997	1.58985
Bacteria;Firmicutes_A;Clostridia;Oscillospirales;Oscillospiraceae;CAG-83;MGYG000000713	-0.263816	0.0298	-0.0423065	-0.271053	0.786364	0.940873
Bacteria;Firmicutes_A;Clostridia;Oscillospirales;Ruminococcaceae;Faecalibacterium;MGYG000003323	-0.281231	0.0409	-0.00674248	-0.229243	0.817431	0.763998
Bacteria;Actinobacteriota;Coriobacteriia;Coriobacteriales;Eggerthellaceae;CAAEEV01;MGYG000004183	-0.295618	0.0366	0.0663581	-0.971996	3.69167	3.32367
Bacteria;Firmicutes_A;Clostridia_A;Christensenellales;CAG-74;MGYG000000745;MGYG000000745	-0.296385	0.0377	-0.142152	-0.513283	1.06761	1.41287
Bacteria;Firmicutes_A;Clostridia;Oscillospirales;Oscillospiraceae;F23-B02;F23-B02_sp002472405	-0.312414	0.0253	-0.0453136	-0.676521	2.07656	1.96267
Bacteria;Actinobacteriota;Coriobacteriia;Coriobacteriales;Eggerthellaceae;Senegalimassilia;Senegalimassilia_faecalis	-0.319331	0.0197	-0.0494597	-0.796089	2.5135	2.14843
Bacteria;Firmicutes_A;Clostridia;Oscillospirales;Oscillospiraceae;UMGS1872;UMGS1872_sp902373635	-0.330085	0.0339	-0.112428	-0.471122	1.03911	1.13224
Bacteria;Firmicutes_A;Clostridia_A;Christensenellales;CAG-74;Firm-11;Firm-11_sp004556545	-0.332041	0.0516	-0.142054	-0.471223	0.949478	1.03152
Bacteria;Firmicutes_A;Clostridia;Oscillospirales;CAG-272;CAG-448;CAG-448_sp003150135	-0.360158	0.0289	0.144812	-0.346132	1.41786	1.30613
Bacteria;Bacteroidota;Bacteroidia;Bacteroidales;Bacteroidaceae;UBA6398;UBA6398_sp900550635	-0.373308	0.0474	0.283521	-0.365594	1.89511	1.56702
Bacteria;Firmicutes_A;Clostridia;Oscillospirales;Oscillospiraceae;Flavonifractor;Flavonifractor_sp900549795	-0.376561	0.0265	-0.0304755	-0.616132	1.55371	1.55685
Bacteria;Firmicutes_A;Clostridia_A;Christensenellales;CAG-74;UBA11524;UBA11524_sp000437595	-0.379246	0.038	0.184624	-0.667872	2.4828	1.98533
Bacteria;Firmicutes_A;Clostridia_A;Christensenellales;QAND01;UMGS1975;UMGS1975_sp900751745	-0.386189	0.0147	0.159563	-0.358464	1.4268	1.25014
Bacteria;Firmicutes_A;Clostridia;Oscillospirales;CAG-272;UMGS1865;UMGS1865_sp900768535	-0.388722	0.00473	0.266409	-0.359868	1.6192	1.60299
Bacteria;Firmicutes_A;Clostridia_A;Christensenellales;Borkfalkiaceae;UMGS621;UMGS621_sp900543915	-0.391588	0.0278	0.765184	-0.629174	3.83219	3.2669
Bacteria;Actinobacteriota;Coriobacteriia;Coriobacteriales;Eggerthellaceae;Slackia_A;Slackia_A_isoflavoniconvertens	-0.40151	0.0112	0.156019	-0.631937	1.51645	2.32444
Bacteria;Actinobacteriota;Coriobacteriia;Coriobacteriales;Coriobacteriaceae;Collinsella;Collinsella_bouchesdurhonensis	-0.435438	0.0255	0.357793	-0.75222	2.37897	2.70874
Bacteria;Firmicutes_A;Clostridia_A;Christensenellales;CAG-74;SFFH01;SFFH01_sp900542395	-0.558532	0.000362	-0.0650525	-0.962156	1.3938	1.79359

### Sheet: Placebo#75mg#W0W4
Taxon (Phylum; Class; Order; Family; Genus; Species/ASV)	Effect size	Unadj p-value	abund (Placebo)	abund (Vitamin B2: 75mg)	sd (Placebo)	sd (Vitamin B2: 75mg)
Bacteria;Firmicutes_A;Clostridia;Oscillospirales;Oscillospiraceae;CAG-83;CAG-83_sp000435975	0.453228	0.00604	-0.529728	0.0632618	1.28557	1.33078
Bacteria;Bacteroidota;Bacteroidia;Bacteroidales;UBA11471;UBA11471;UBA11471_sp000434215	0.452142	0.00451	0.298093	0.927278	1.30837	1.47006
Bacteria;Firmicutes_A;Clostridia;Oscillospirales;Ruminococcaceae;Negativibacillus;Negativibacillus_massiliensis	0.443459	0.00197	0.151495	0.605251	1.03285	1.0135
Bacteria;Firmicutes_A;Clostridia_A;Christensenellales;QALW01;UMGS1338;UMGS1338_sp900550805	0.430841	0.0127	0.0138592	0.382519	0.864643	0.84661
Bacteria;Firmicutes_A;Clostridia;Lachnospirales;Lachnospiraceae;Mediterraneibacter;Mediterraneibacter_lactaris	0.428455	0.0117	-0.161402	0.549465	1.78446	1.52355
Bacteria;Firmicutes_A;Clostridia;Oscillospirales;Oscillospiraceae;CAG-103;CAG-103_sp900543625	0.397095	0.0284	-0.60271	0.0690048	1.64358	1.73824
Bacteria;Firmicutes_A;Clostridia;Oscillospirales;Acutalibacteraceae;Ruminococcus_E;Ruminococcus_E_bromii	0.355862	0.0374	-0.504186	0.381634	2.83318	2.08939
Bacteria;Firmicutes_A;Clostridia;Oscillospirales;Oscillospiraceae;UBA1777;UBA1777_sp900549645	0.325641	0.045	-0.20624	0.244059	1.04838	1.65082
Bacteria;Firmicutes_A;Clostridia;Lachnospirales;Lachnospiraceae;RUG115;RUG115_sp900066395	0.323427	0.0222	-0.310621	0.487273	2.39138	2.54037
Bacteria;Bacteroidota;Bacteroidia;Bacteroidales;Rikenellaceae;Alistipes;Alistipes_sp900546065	0.319661	0.0467	-0.0121433	0.398455	1.10644	1.44068
Bacteria;Firmicutes_A;Clostridia;Lachnospirales;Lachnospiraceae;Blautia_A;Blautia_A_faecis	0.312857	0.0221	0.0347575	0.434844	1.13824	1.4054
Bacteria;Firmicutes_A;Clostridia;Oscillospirales;Oscillospiraceae;CAG-103;CAG-103_sp900757655	0.30403	0.0317	-0.513499	-0.062625	1.52287	1.44201
Bacteria;Firmicutes_A;Clostridia;Lachnospirales;Lachnospiraceae;COE1;COE1_sp001916965	0.297715	0.0332	0.082847	0.646489	1.91966	1.86642
Bacteria;Firmicutes_A;Clostridia_A;Christensenellales;Borkfalkiaceae;QALS01;QALS01_sp900552625	0.29658	0.0296	-0.0878993	0.28415	1.25539	1.25354
Bacteria;Firmicutes_A;Clostridia;Oscillospirales;Acutalibacteraceae;Pseudoruminococcus;Pseudoruminococcus_massiliensis	0.295777	0.0113	-0.0791098	0.488541	1.47893	2.27581
Bacteria;Firmicutes_A;Clostridia;Oscillospirales;Acutalibacteraceae;Eubacterium_R;Eubacterium_R_sp000433975	0.275136	0.0222	-0.342916	0.539506	3.56388	2.8056
Bacteria;Firmicutes_A;Clostridia;Oscillospirales;CAG-382;UBA1206;UBA1206_sp000433115	0.274138	0.0128	0.102127	0.598409	1.85957	1.75972
Bacteria;Firmicutes_A;Clostridia;Lachnospirales;Lachnospiraceae;CAG-317;CAG-317_sp000433535	0.273146	0.0467	0.184807	0.639762	1.50286	1.81381
Bacteria;Proteobacteria;Gammaproteobacteria;Enterobacterales;Enterobacteriaceae;Klebsiella;Klebsiella_variicola	0.242597	0.0291	-0.74643	0.358216	4.04347	5.01175
Bacteria;Firmicutes_A;Clostridia;Oscillospirales;Oscillospiraceae;HGM13006;HGM13006_sp900757695	0.237017	0.0263	-0.0918898	0.184501	0.997136	1.31354
Bacteria;Firmicutes_A;Clostridia_A;Christensenellales;CAG-138;SFEL01;SFEL01_sp004557245	0.234238	0.0464	-0.0226954	0.349605	1.62376	1.55431
Bacteria;Bacteroidota;Bacteroidia;Bacteroidales;UBA932;RC9;RC9_sp900541925	0.221739	0.0269	-0.313695	0.150611	1.97383	2.20751
Bacteria;Bacteroidota;Bacteroidia;Bacteroidales;UBA11471;UBA11471;UBA11471_sp900542765	0.216603	0.0296	0.180786	0.579913	1.65076	2.01639
Bacteria;Bacteroidota;Bacteroidia;Bacteroidales;Bacteroidaceae;Prevotella;Prevotella_sp900554695	0.210744	0.0327	0.351873	0.817075	2.28633	2.12558
Bacteria;Firmicutes_A;Clostridia;Oscillospirales;Ruminococcaceae;UBA866;UBA866_sp900543295	0.18617	0.0271	0.090808	0.321572	1.16757	1.30755
Bacteria;Firmicutes_A;Clostridia;Oscillospirales;Ruminococcaceae;HGM13233;HGM13233_sp900762805	0.18124	0.0191	0.0429407	0.304653	1.12085	1.70705
Bacteria;Firmicutes_A;Clostridia;Oscillospirales;Oscillospiraceae;F23-B02;F23-B02_sp000431075	0.166495	0.0431	-0.0243514	0.181527	1.01725	1.42243
Bacteria;Actinobacteriota;Coriobacteriia;Coriobacteriales;Coriobacteriaceae;Collinsella;MGYG000002754	-0.17335	0.0422	-0.527808	-0.979171	2.65779	2.5486
Bacteria;Actinobacteriota;Actinomycetia;Actinomycetales;Bifidobacteriaceae;Bifidobacterium;Bifidobacterium_ruminantium	-0.1931	0.0226	-0.177123	-0.702816	2.80058	2.64188
Bacteria;Actinobacteriota;Actinomycetia;Actinomycetales;Bifidobacteriaceae;Bifidobacterium;Bifidobacterium_adolescentis	-0.210135	0.0287	-0.160853	-0.788342	3.3034	2.63086
Bacteria;Firmicutes_A;Clostridia;Oscillospirales;Ruminococcaceae;Faecalibacterium;Faecalibacterium_prausnitzii_E	-0.236293	0.047	-0.0103254	-0.280658	1.09363	1.19236
Bacteria;Actinobacteriota;Actinomycetia;Actinomycetales;Bifidobacteriaceae;Bifidobacterium;Bifidobacterium_angulatum	-0.237802	0.0197	-0.0588628	-0.557352	2.00467	2.18397
Bacteria;Firmicutes_A;Clostridia;Oscillospirales;Ruminococcaceae;Faecalibacterium;MGYG000000512	-0.243121	0.0215	-0.225447	-0.630643	1.62735	1.70502
Bacteria;Firmicutes_A;Clostridia;Oscillospirales;Ruminococcaceae;Faecalibacterium;Faecalibacterium_prausnitzii_D	-0.245161	0.0159	-0.197399	-0.599176	1.60763	1.66944
Bacteria;Actinobacteriota;Coriobacteriia;Coriobacteriales;Eggerthellaceae;CAAEEV01;MGYG000004183	-0.264053	0.0224	0.244655	-0.709412	3.53936	3.6855
Bacteria;Desulfobacterota;Desulfovibrionia;Desulfovibrionales;Desulfovibrionaceae;Bilophila;Bilophila_wadsworthia	-0.27821	0.0474	-0.221714	-0.621041	1.52318	1.34177
Bacteria;Firmicutes_A;Clostridia_A;Christensenellales;CAG-74;SFFH01;SFFH01_sp900542445	-0.295403	0.0156	-0.103393	-0.497273	1.10535	1.52772
Bacteria;Firmicutes_A;Clostridia;Oscillospirales;BX7;JAAYBB01;MGYG000002005	-0.297068	0.0383	-0.250369	-0.778464	1.83195	1.72173
Bacteria;Firmicutes_A;Clostridia;Oscillospirales;Ruminococcaceae;Faecalibacterium;Faecalibacterium_sp003449675	-0.301803	0.0474	-0.132009	-0.572041	1.41917	1.49584
Bacteria;Proteobacteria;Gammaproteobacteria;Burkholderiales;Burkholderiaceae;Sutterella;Sutterella_seckii_A	-0.31319	0.0347	-0.112448	-0.648998	1.70795	1.71838
Bacteria;Bacteroidota;Bacteroidia;Bacteroidales;Bacteroidaceae;Prevotellamassilia;Prevotellamassilia_timonensis	-0.313507	0.023	0.728139	-0.117722	2.96533	2.40123
Bacteria;Actinobacteriota;Coriobacteriia;Coriobacteriales;Eggerthellaceae;Slackia_A;Slackia_A_isoflavoniconvertens	-0.324882	0.000672	-0.251378	-0.810638	1.53443	1.89001
Bacteria;Actinobacteriota;Coriobacteriia;Coriobacteriales;Eggerthellaceae;CAG-1427;MGYG000000300	-0.329841	0.00378	0.112792	-0.554558	2.38529	1.58035
Bacteria;Firmicutes;Bacilli;Lactobacillales;Streptococcaceae;Streptococcus;Streptococcus_sp001556435	-0.331488	0.0259	0.271453	-0.244027	1.64487	1.45971
Bacteria;Firmicutes_A;Clostridia;Oscillospirales;Ruminococcaceae;Faecalibacterium;MGYG000000876	-0.335102	0.0403	-0.176129	-0.634276	1.38651	1.34759
Bacteria;Actinobacteriota;Actinomycetia;Actinomycetales;Bifidobacteriaceae;Bifidobacterium;Bifidobacterium_catenulatum	-0.347235	0.00368	-0.0714503	-0.802071	2.18519	2.01977
Bacteria;Actinobacteriota;Coriobacteriia;Coriobacteriales;Eggerthellaceae;Eggerthella;Eggerthella_lenta	-0.355155	0.0322	-0.236925	-0.85698	1.75175	1.73998
Bacteria;Bacteroidota;Bacteroidia;Bacteroidales;Bacteroidaceae;Bacteroides;Bacteroides_intestinalis	-0.358469	0.0386	0.676212	0.0758541	1.7416	1.60519
Bacteria;Actinobacteriota;Coriobacteriia;Coriobacteriales;Eggerthellaceae;Enteroscipio;Enteroscipio_rubneri	-0.364965	0.0107	0.08322	-0.966938	2.82853	2.9255
Bacteria;Actinobacteriota;Coriobacteriia;Coriobacteriales;Eggerthellaceae;Ellagibacter;Ellagibacter_sp900554945	-0.372067	0.0164	-0.213464	-0.683402	1.18311	1.33822
Bacteria;Firmicutes_A;Clostridia;Oscillospirales;Ruminococcaceae;Faecalibacterium;Faecalibacterium_prausnitzii_H	-0.38135	0.00566	0.0188964	-0.561585	1.60246	1.43741
Bacteria;Actinobacteriota;Actinomycetia;Actinomycetales;Bifidobacteriaceae;Bifidobacterium;Bifidobacterium_sp002742445	-0.405112	0.00281	-0.0273799	-0.918707	2.10955	2.28726
Bacteria;Actinobacteriota;Actinomycetia;Actinomycetales;Bifidobacteriaceae;Bifidobacterium;Bifidobacterium_pseudocatenulatum	-0.408783	0.00727	0.0203432	-0.818278	2.1263	1.97389
Bacteria;Firmicutes_A;Clostridia_A;Christensenellales;CAG-74;HGM11575;MGYG000002151	-0.416019	0.00707	-0.0693454	-0.986638	2.50483	1.85721
Bacteria;Actinobacteriota;Coriobacteriia;Coriobacteriales;Eggerthellaceae;Gordonibacter;Gordonibacter_pamelaeae	-0.416537	0.0128	-0.187285	-0.894997	1.53824	1.84588
Bacteria;Desulfobacterota;Desulfovibrionia;Desulfovibrionales;Desulfovibrionaceae;Bilophila;Bilophila_sp900550745	-0.416896	0.0212	-0.182688	-0.634457	1.0972	1.06993
Bacteria;Desulfobacterota;Desulfovibrionia;Desulfovibrionales;Desulfovibrionaceae;Bilophila;MGYG000001832	-0.42004	0.00621	-0.213851	-1.03849	2.00827	1.91713
Bacteria;Actinobacteriota;Coriobacteriia;Coriobacteriales;Eggerthellaceae;CAG-1427;CAG-1427_sp000435675	-0.444636	0.0124	0.312085	-0.430685	1.52445	1.8048
Bacteria;Firmicutes_A;Clostridia;Lachnospirales;Anaerotignaceae;Anaerotignum;Anaerotignum_faecicola	-0.446049	0.0214	0.367683	-0.163657	0.935854	1.40077
Bacteria;Actinobacteriota;Coriobacteriia;Coriobacteriales;Eggerthellaceae;Ellagibacter;Ellagibacter_isourolithinifaciens	-0.466227	0.00228	-0.0329265	-0.910627	1.94943	1.81323
Bacteria;Firmicutes_A;Clostridia;Oscillospirales;Oscillospiraceae;NK3B98;NK3B98_sp900545815	-0.519372	0.00138	0.0164387	-1.09051	1.54734	2.58664
Bacteria;Actinobacteriota;Coriobacteriia;Coriobacteriales;Eggerthellaceae;Senegalimassilia;Senegalimassilia_faecalis	-0.53081	0.0035	-0.10633	-1.43663	2.29762	2.69865
Bacteria;Actinobacteriota;Coriobacteriia;Coriobacteriales;Eggerthellaceae;Adlercreutzia;MGYG000002712	-0.806009	5.93e-07	-0.140178	-1.40211	1.46217	1.66272
Bacteria;Actinobacteriota;Coriobacteriia;Coriobacteriales;Eggerthellaceae;Adlercreutzia;Adlercreutzia_celatus_A	-0.847062	1.79e-07	-0.142576	-1.43431	1.46843	1.57946

### Sheet: Placebo#75mg#W0W12
Taxon (Phylum; Class; Order; Family; Genus; Species/ASV)	Effect size	Unadj p-value	abund (Placebo)	abund (Vitamin B2: 75mg)	sd (Placebo)	sd (Vitamin B2: 75mg)
Bacteria;Bacteroidota;Bacteroidia;Bacteroidales;Bacteroidaceae;Bacteroides;Bacteroides_fragilis_A	0.493198	0.008	0.00788258	0.727483	1.33843	1.57043
Bacteria;Firmicutes_A;Clostridia;Lachnospirales;Lachnospiraceae;Mediterraneibacter;Mediterraneibacter_faecis	0.453692	0.012	-0.0823649	0.680298	1.53095	1.81874
Bacteria;Firmicutes_A;Clostridia;Lachnospirales;Lachnospiraceae;Faecalimonas;Faecalimonas_phoceensis	0.450955	0.003	-0.494496	0.480893	2.1214	2.20369
Bacteria;Firmicutes_A;Clostridia;Lachnospirales;Lachnospiraceae;Ruminococcus_B;Ruminococcus_B_gnavus	0.440995	0.033	-0.147678	0.657648	1.76162	1.88849
Bacteria;Firmicutes_A;Clostridia;Oscillospirales;Ruminococcaceae;Negativibacillus;Negativibacillus_massiliensis	0.423362	0.041	-0.047758	0.493818	1.15561	1.39191
Bacteria;Proteobacteria;Gammaproteobacteria;Enterobacterales;Enterobacteriaceae;Escherichia;Escherichia_marmotae	0.405966	0.02	-0.985947	1.07633	5.35211	4.79233
Bacteria;Proteobacteria;Gammaproteobacteria;Enterobacterales;Enterobacteriaceae;Raoultella;Raoultella_ornithinolytica	0.393228	0.018	0.0325163	2.09411	5.48881	4.98456
Bacteria;Firmicutes_A;Clostridia;Lachnospirales;Lachnospiraceae;Merdimonas;Merdimonas_faecis	0.381722	0.008	-0.0749843	0.278929	0.985796	0.864532
Bacteria;Firmicutes_A;Clostridia;Lachnospirales;Lachnospiraceae;Hungatella;Hungatella_sp005845265	0.381526	0.003	-0.184207	0.319284	1.46878	1.15142
Bacteria;Firmicutes;Bacilli;Lactobacillales;Lactobacillaceae;Lacticaseibacillus;Lacticaseibacillus_rhamnosus	0.375762	0.031	-0.836815	1.57094	6.89245	5.88303
Bacteria;Firmicutes_A;Clostridia;Lachnospirales;Lachnospiraceae;Clostridium_Q;Clostridium_Q_symbiosum	0.375473	0.004	-0.20491	0.271278	1.34847	1.18257
Bacteria;Proteobacteria;Gammaproteobacteria;Enterobacterales;Enterobacteriaceae;Escherichia;Escherichia_albertii	0.37535	0.028	-0.796991	1.14764	5.31048	5.04787
Bacteria;Firmicutes_A;Clostridia;Lachnospirales;Lachnospiraceae;CAG-317;CAG-317_sp000433535	0.371483	0.031	0.058051	0.6989	1.74194	1.70812
Bacteria;Firmicutes_A;Clostridia;Oscillospirales;Acutalibacteraceae;Ruminococcus_E;Ruminococcus_E_sp900314705	0.357955	0.009	-0.305415	0.785923	2.93412	3.15935
Bacteria;Firmicutes_A;Clostridia;Oscillospirales;Ruminococcaceae;Ruthenibacterium;Ruthenibacterium_lactatiformans	0.33572	0.034	-0.483737	0.0996904	1.76148	1.71387
Bacteria;Firmicutes_A;Clostridia;Oscillospirales;CAG-272;QALR01;QALR01_sp900552255	0.318974	0.01	-0.427366	0.366455	2.82033	2.1054
Bacteria;Firmicutes_A;Clostridia;Oscillospirales;Acutalibacteraceae;Acutalibacter;Acutalibacter_sp900543555	0.307392	0.046	-0.157751	0.22141	1.31933	1.14118
Bacteria;Bacteroidota;Bacteroidia;Bacteroidales;UBA932;RC9;RC9_sp900541925	0.211905	0.006	-0.381192	0.0704896	2.06207	2.1988
Bacteria;Verrucomicrobiota;Verrucomicrobiae;Opitutales;CAG-312;CAG-312;CAG-312_sp000438015	0.184348	0.05	-0.497306	-0.0586607	2.56006	2.18394
Bacteria;Actinobacteriota;Coriobacteriia;Coriobacteriales;UMGS124;UMGS124;MGYG000000585	-0.191601	0.003	-0.186036	-0.638392	2.58194	2.11697
Bacteria;Actinobacteriota;Coriobacteriia;Coriobacteriales;Eggerthellaceae;CAAEEV01;MGYG000004183	-0.206522	0.05	0.0620133	-0.703205	3.68602	3.72439
Bacteria;Firmicutes_A;Clostridia;Oscillospirales;Oscillospiraceae;CAG-103;CAG-103_sp900757655	-0.208917	0.042	-0.0591271	-0.329166	1.48363	1.06786
Bacteria;Firmicutes_A;Clostridia;Peptostreptococcales;Anaerovoracaceae;CAG-238;CAG-238_sp900551415	-0.213977	0.012	-0.0436642	-0.302779	1.20842	1.21346
Bacteria;Bacteroidota;Bacteroidia;Bacteroidales;Muribaculaceae;CAG-1031;CAG-1031_sp000431215	-0.257664	0.035	0.265055	-0.404796	3.01344	2.10622
Bacteria;Firmicutes_A;Clostridia_A;Christensenellales;CAG-74;SFFH01;SFFH01_sp900542395	-0.266905	0.037	-0.0650895	-0.600191	1.3938	2.46902
Bacteria;Firmicutes_A;Clostridia;Oscillospirales;Ruminococcaceae;Faecalibacterium;Faecalibacterium_sp900765105	-0.285961	0.028	-0.0800043	-0.463232	1.24729	1.42696
Bacteria;Bacteroidota;Bacteroidia;Bacteroidales;Bacteroidaceae;UBA6398;UBA6398_sp900550635	-0.293885	0.009	0.28387	-0.280628	1.8954	1.94589
Bacteria;Actinobacteriota;Coriobacteriia;Coriobacteriales;Atopobiaceae;Olsenella_E;Olsenella_E_sp003609875	-0.304041	0.009	0.311487	-0.492132	2.76732	2.51281
Bacteria;Bacteroidota;Bacteroidia;Bacteroidales;Bacteroidaceae;Prevotella;Prevotella_sp900554045	-0.306512	0.032	0.116796	-0.298134	1.36438	1.34297
Bacteria;Firmicutes_A;Clostridia;Oscillospirales;Ruminococcaceae;Faecalibacterium;Faecalibacterium_prausnitzii_C	-0.309774	0.045	-0.106209	-0.487337	1.30404	1.15194
Bacteria;Firmicutes_A;Clostridia;Oscillospirales;Acutalibacteraceae;UMGS1487;UMGS1487_sp900552225	-0.310592	0.008	-0.0988767	-0.412151	1.11997	0.883379
Bacteria;Firmicutes_A;Clostridia;Oscillospirales;Oscillospiraceae;NK3B98;MGYG000003950	-0.320168	0.013	-0.0522727	-0.357213	0.779621	1.09839
Bacteria;Firmicutes_A;Clostridia;Oscillospirales;Ruminococcaceae;Faecalibacterium;Faecalibacterium_prausnitzii_F	-0.323729	0.023	-0.123694	-0.5915	1.1321	1.70138
Bacteria;Proteobacteria;Gammaproteobacteria;Burkholderiales;Burkholderiaceae;Sutterella;Sutterella_wadsworthensis_A	-0.328836	0.034	0.00262374	-0.70619	2.54715	1.6747
Bacteria;Proteobacteria;Gammaproteobacteria;Burkholderiales;Burkholderiaceae;Sutterella;Sutterella_seckii_A	-0.335717	0.01	-0.0302376	-0.570097	1.89264	1.26085
Bacteria;Actinobacteriota;Coriobacteriia;Coriobacteriales;Eggerthellaceae;Adlercreutzia;MGYG000002712	-0.344766	0.019	-0.346228	-1.04017	1.51932	2.40715
Bacteria;Actinobacteriota;Coriobacteriia;Coriobacteriales;Eggerthellaceae;Adlercreutzia;Adlercreutzia_celatus_A	-0.357588	0.017	-0.390851	-1.14501	1.58689	2.5254
Bacteria;Actinobacteriota;Coriobacteriia;Coriobacteriales;Atopobiaceae;Olsenella_E;Olsenella_E_sp900540955	-0.365467	0.015	-0.0378774	-1.10366	2.42869	3.33318
Bacteria;Firmicutes_A;Clostridia;Lachnospirales;Lachnospiraceae;CAG-81;CAG-81_sp900066785	-0.368188	0.032	0.2857	-0.172956	1.28215	1.20818
Bacteria;Firmicutes_A;Clostridia;Oscillospirales;Oscillospiraceae;CAG-83;CAG-83_sp900552475	-0.388817	0.008	0.0540602	-0.447984	1.28972	1.2927
Bacteria;Firmicutes_A;Clostridia;Oscillospirales;Ruminococcaceae;Faecalibacterium;Faecalibacterium_sp900539885	-0.390296	0.016	-0.00536506	-0.598817	1.51794	1.52309
Bacteria;Firmicutes_A;Clostridia;Lachnospirales;Anaerotignaceae;Anaerotignum;Anaerotignum_faecicola	-0.392275	0.004	0.170182	-0.324286	1.05374	1.43785
Bacteria;Firmicutes_A;Clostridia;Lachnospirales;Lachnospiraceae;MGYG000002075;MGYG000002075	-0.398521	0.006	0.204902	-0.347851	1.67213	1.02545
Bacteria;Actinobacteriota;Coriobacteriia;Coriobacteriales;Eggerthellaceae;Slackia_A;Slackia_A_isoflavoniconvertens	-0.414547	0.001	0.156253	-0.476782	1.51625	1.53778
Bacteria;Actinobacteriota;Coriobacteriia;Coriobacteriales;Eggerthellaceae;Senegalimassilia;Senegalimassilia_faecalis	-0.42458	0.026	-0.0487127	-1.09266	2.51474	2.40153
Bacteria;Actinobacteriota;Coriobacteriia;Coriobacteriales;Eggerthellaceae;CAG-1427;MGYG000000300	-0.46262	0.003	0.0518343	-0.944506	1.90461	2.37681
Bacteria;Firmicutes_A;Clostridia;Oscillospirales;Oscillospiraceae;NK3B98;NK3B98_sp900545815	-0.569222	0.002	0.120282	-1.10346	1.79319	2.45523
