## Supplementary material for "Colon-delivered vitamin B2 as a functional modulator of the human gut microbiome": Supp Table S5

### Sheet: Supp Table S5
Species	Riboflavin dependence unrestricted baseline
Acetatifactor_sp003447295	auxotroph
Acetatifactor_sp900066565	auxotroph
Acetatifactor_sp900066365	auxotroph
Acidaminococcus_fermentans	prototroph
Acidaminococcus_intestini	prototroph
Acutalibacter_timonensis	auxotroph
Adlercreutzia_celatus_A	auxotroph
Agathobacter_faecis	auxotroph
Agathobacter_rectalis	prototroph
Akkermansia_muciniphila	prototroph
Akkermansia_sp001580195	auxotroph
Alistipes_communis	auxotroph
Alistipes_dispar	auxotroph
Alistipes_A_ihumii	auxotroph
Alistipes_A_indistinctus	prototroph
Alistipes_putredinis	auxotroph
Alistipes_onderdonkii	auxotroph
Alistipes_finegoldii	prototroph
Alistipes_sp000434235	auxotroph
Alistipes_timonensis	auxotroph
Alistipes_senegalensis	auxotroph
Alistipes_shahii	auxotroph
Anaerobutyricum_hallii	prototroph
Anaerotignum_faecicola	auxotroph
Anaerotruncus_colihominis	auxotroph
Anaerostipes_hadrus	auxotroph
Angelakisella_sp900547385	auxotroph
Bacillus_A_luti	prototroph
Bacteroides_F_pectinophilus	auxotroph
Bacteroides_acidifaciens	prototroph
Bacteroides_eggerthii	prototroph
Bacteroides_fluxus	auxotroph
Bacteroides_caccae	prototroph
Bacteroides_finegoldii	prototroph
Bacteroides_faecis	prototroph
Bacteroides_clarus	prototroph
Bacteroides_cellulosilyticus	prototroph
Bacteroides_fragilis_A	prototroph
Bacteroides_fragilis	prototroph
Bacteroides_nordii	prototroph
Bacteroides_intestinalis	prototroph
Bacteroides_stercoris	prototroph
Bacteroides_salyersiae	prototroph
Bariatricus_comes	prototroph
Barnesiella_intestinihominis	auxotroph
Bacteroides_ovatus	prototroph
Bacteroides_thetaiotaomicron	prototroph
Bifidobacterium_angulatum	auxotroph
Bacteroides_uniformis	prototroph
Bacteroides_xylanisolvens	prototroph
Bifidobacterium_catenulatum	auxotroph
Bifidobacterium_animalis	auxotroph
Bifidobacterium_adolescentis	prototroph
Bifidobacterium_bifidum	auxotroph
Bifidobacterium_infantis	auxotroph
Bifidobacterium_breve	auxotroph
Bifidobacterium_pseudocatenulatum	auxotroph
Bifidobacterium_ruminantium	auxotroph
Bifidobacterium_dentium	auxotroph
Bilophila_wadsworthia	prototroph
Blautia_A_faecis	auxotroph
Blautia_A_obeum_B	prototroph
Blautia_A_luti	auxotroph
Blautia_A_sp900066335	auxotroph
Blautia_A_massiliensis	auxotroph
Blautia_A_obeum	auxotroph
Blautia_A_sp900066205	auxotroph
Borkfalkia_ceftriaxoniphila	auxotroph
Butyrivibrio_A_crossotus	auxotroph
Butyricimonas_virosa	prototroph
Catenibacterium_mitsuokai	auxotroph
Cloacibacillus_evryensis	prototroph
Clostridium_AP_scindens	auxotroph
Clostridium_AQ_innocuum	auxotroph
Citrobacter_freundii	prototroph
Clostridium_A_leptum	auxotroph
Clostridium_Q_sp003024715	auxotroph
Clostridium_Q_symbiosum	prototroph
Collinsella_aerofaciens	auxotroph
Coprobacter_fastidiosus	prototroph
Coprococcus_sp000154245	prototroph
Coprococcus_A_catus	prototroph
Coprococcus_eutactus	prototroph
Desulfovibrio_piger	prototroph
Desulfovibrio_fairfieldensis	prototroph
Dialister_succinatiphilus	prototroph
Dialister_invisus	auxotroph
Desulfovibrio_desulfuricans	prototroph
Dorea_A_longicatena	prototroph
Dysosmobacter_sp001916835	auxotroph
ER4_sp003522105	auxotroph
ER4_sp900317525	auxotroph
Dorea_formicigenerans	prototroph
Dysosmobacter_welbionis	auxotroph
Eisenbergiella_sp900066775	auxotroph
Eggerthella_lenta	auxotroph
Eisenbergiella_tayi	auxotroph
Enorma_massiliensis	auxotroph
Enterocloster_sp001517625	auxotroph
Enterocloster_citroniae	auxotroph
Enterocloster_bolteae	auxotroph
Enterocloster_asparagiformis	auxotroph
Enterocloster_lavalensis	auxotroph
Enterocloster_clostridioformis	auxotroph
Escherichia_fergusonii	prototroph
Eubacterium_G_ventriosum	auxotroph
Escherichia_albertii	prototroph
Escherichia_marmotae	prototroph
Eubacterium_I_ramulus	auxotroph
Evtepia_gabavorous	auxotroph
Evtepia_sp004556345	auxotroph
Faecalibacterium_sp003449675	auxotroph
Faecalibacterium_sp900539885	auxotroph
Faecalibacterium_sp900539945	auxotroph
Faecalibacterium_sp900758465	auxotroph
Faecalibacterium_prausnitzii_G	prototroph
Faecalibacterium_prausnitzii_C	prototroph
Faecalimonas_umbilicata	auxotroph
Faecalibacterium_prausnitzii_D	prototroph
Faecalimonas_phoceensis	prototroph
Faecalibacterium_prausnitzii	prototroph
Flavonifractor_plautii	auxotroph
Fusicatenibacter_saccharivorans	auxotroph
Gemmiger_formicilis	auxotroph
Gemmiger_sp900539695	auxotroph
Gemmiger_sp900540775	auxotroph
Gemmiger_qucibialis	auxotroph
Gemmiger_sp900540595	auxotroph
Gordonibacter_pamelaeae	auxotroph
Holdemanella_biformis	auxotroph
Holdemania_filiformis	auxotroph
Hungatella_A_hathewayi_A	auxotroph
Hungatella_effluvii	auxotroph
Klebsiella_variicola	prototroph
Klebsiella_pneumoniae	prototroph
Lacticaseibacillus_rhamnosus	auxotroph
Lawsonibacter_sp000177015	auxotroph
Lawsonibacter_asaccharolyticus	auxotroph
Ligilactobacillus_ruminis	auxotroph
MGYG000000512	auxotroph
MGYG000000876	auxotroph
MGYG000001921	auxotroph
MGYG000002099	auxotroph
MGYG000000589	auxotroph
Mediterraneibacter_lactaris	prototroph
Mediterraneibacter_faecis	prototroph
Mediterraneibacter_torques	prototroph
Megasphaera_elsdenii	prototroph
Megamonas_funiformis	auxotroph
Methanobrevibacter_A_smithii	prototroph
Mesosutterella_massiliensis	auxotroph
Mitsuokella_jalaludinii	prototroph
Mitsuokella_multacida	prototroph
NK3B98_sp900545815	auxotroph
Odoribacter_massiliensis	auxotroph
Odoribacter_laneus	prototroph
Odoribacter_splanchnicus	prototroph
Parabacteroides_goldsteinii	prototroph
Parabacteroides_distasonis	prototroph
Paraprevotella_clara	prototroph
Parasutterella_excrementihominis	prototroph
Parabacteroides_johnsonii	prototroph
Parabacteroides_merdae	prototroph
Paraprevotella_xylaniphila	auxotroph
PeH17_sp000435055	auxotroph
Phil1_sp001940855	auxotroph
Phascolarctobacterium_A_succinatutens	prototroph
Phascolarctobacterium_faecium	prototroph
Phocaeicola_barnesiae	prototroph
Phocaeicola_sartorii	prototroph
Phocaeicola_coprophilus	prototroph
Phocaeicola_coprocola	prototroph
Phocaeicola_massiliensis	prototroph
Phocaeicola_dorei	prototroph
Phocaeicola_plebeius	prototroph
Prevotella_corporis	prototroph
Prevotella_sp003447235	auxotroph
Prevotella_sp900556795	auxotroph
Prevotella_stercorea	auxotroph
Prevotella_sp900557255	auxotroph
Pseudoflavonifractor_capillosus	auxotroph
RC9_sp000431015	auxotroph
RC9_sp000433355	auxotroph
RC9_sp900544195	auxotroph
RUG115_sp900066395	auxotroph
Roseburia_sp900552665	auxotroph
Roseburia_intestinalis	prototroph
Roseburia_hominis	auxotroph
Ruminiclostridium_E_siraeum	auxotroph
Ruminococcus_A_sp003011855	auxotroph
Ruminococcus_C_callidus	auxotroph
Ruminococcus_E_bromii_B	prototroph
Ruminococcus_E_sp003526955	auxotroph
Ruminococcus_D_bicirculans	auxotroph
Ruminococcus_F_champanellensis	auxotroph
Ruminococcus_B_gnavus	prototroph
SFFH01_sp900542395	auxotroph
Ruthenibacterium_lactatiformans	auxotroph
SFFH01_sp900542445	auxotroph
SFEL01_sp004557245	auxotroph
Senegalimassilia_anaerobia	auxotroph
Sellimonas_intestinalis	auxotroph
Slackia_A_piriformis	auxotroph
Streptococcus_salivarius	prototroph
Streptococcus_sp001556435	auxotroph
Streptococcus_thermophilus	auxotroph
Sutterella_wadsworthensis_A	prototroph
Tidjanibacter_inops_A	auxotroph
Sutterella_wadsworthensis	prototroph
UBA11524_sp000437595	auxotroph
UBA1777_sp900547315	auxotroph
UBA738_sp003522945	auxotroph
UBA1417_sp003531055	auxotroph
UBA5446_sp900545405	auxotroph
Victivallis_sp002998355	prototroph
Victivallis_vadensis	prototroph
Faecalibacterium_prausnitzii_H	auxotroph
Faecalibacterium_prausnitzii_J	auxotroph
Faecalibacterium_sp900765105	auxotroph
Faecalibacterium_prausnitzii_F	auxotroph
MGYG000002223	auxotroph
Faecalibacterium_prausnitzii_E	auxotroph
Faecalibacterium_sp900772565	auxotroph
Enterocloster_sp000431375	auxotroph
MGYG000002610	auxotroph
Faecalibacterium_prausnitzii_I	auxotroph
MGYG000003323	auxotroph
Enterocloster_sp900541315	auxotroph
Gemmiger_sp900554145	auxotroph
Gemmiger_variabilis_B	auxotroph
MGYG000000724	auxotroph
Gemmiger_sp900556255	auxotroph
Enterocloster_aldenensis	auxotroph
Phocaeicola_sp000436795	auxotroph
Phocaeicola_plebeius_A	auxotroph
Phocaeicola_mediterraneensis	auxotroph
Phocaeicola_sp900066455	auxotroph
Phocaeicola_sp002161565	auxotroph
Phocaeicola_sp900551445	auxotroph
Parabacteroides_sp900548175	auxotroph
Phocaeicola_sp000432735	auxotroph
Phocaeicola_sp000434735	auxotroph
Parabacteroides_sp900549585	auxotroph
Phocaeicola_sp900542985	auxotroph
Parabacteroides_sp000436495	auxotroph
